# Toward Clinical Implementation of Polygenic Scores for Substance Use Disorders: A Multi-Ancestry Study

**DOI:** 10.64898/2026.07.03.26357210

**Authors:** Dongbing Lai, Michael Zhang, Tae-Hwi Schwantes-An, Marcus R. Breese, Karen Chartier, Christina M. Sheerin, Martin H. Plawecki, Changyong Guo, Yao-Ying Ma, Zhiping P. Pang, Howard J. Edenberg, Tatiana Foroud, Yunlong Liu

## Abstract

**Objective:** To develop and validate clinically relevant polygenic scores (PGS) for alcohol (AUD), cannabis (CanUD), opioid (OUD), tobacco (TUD), and polysubstance use disorders (polySUD) across African (AA), European (EA), and Latinx (LA) ancestry populations.

**Methods:** Using multiple genome-wide association study summary statistics and PGS methods, substance use disorder PGS were developed and evaluated in Indiana Biobank samples (IB, N: 1,356-24,989), then top-performing PGS were validated in All of Us Research Program samples (AOU, N: 62,389-209,952). Case and controls were defined using ICD-9/10 codes. All participants were aged 18 years or older (>=21 years for AUD controls). Clinical relevance was defined as an odds ratio (OR) >=2 for individuals with the highest PGS determined based on disorder prevalence compared to everyone else.

**Results:** In EA and LA, all PGS achieved clinically relevant performance in both IB and AOU (ORs: 2.00-9.10; P <= 3.87E-4). In AA, PGS met this threshold in IB (ORs: 2.02-2.71; P <= 2.20E-4) but not in AOU (ORs: 1.28-1.56; P <=0.03). Overall, OUD PGS showed the strongest associations in most analyses, followed by CanUD and polySUD. Generally, compared to female PGS, male PGS had higher or comparable ORs, but the differences were not significant except AUD PGS in AOU LA.

**Conclusions:** PGS demonstrated clinically meaningful risk prediction for substance use disorders in EA and LA, supporting the feasibility of future clinical implementation for population-level screening. However, reduced performance in AA underscores the urgent need for more genetic studies in that population.
