## Supplemental Table 16 for "Toward Clinical Implementation of Polygenic Scores for Substance Use Disorders: A Multi-Ancestry Study"

### Sheet: STabble 16
Summary of the best PGS
					Indiana Biobank				All of Us
Ancestry	SUD	GWAS	Meta-analysis	PGS method	PGS threshold	beta (SE)	OR (95%CI)	P-value	PGS threshold	beta (SE)	OR (95%CI)	P-value
AA	AUD	AUD	Yes	P+T: P<0.00005 kb=500 r2<0.5	0.05	0.70 (0.18)	2.02 (1.41-2.88)	0.000105646	0.025	0.41 (0.08)	1.51 (1.29-1.76)	2.05328e-07
	CanUD	CanUD	Population-concordant and AA-specific SNPs	PRS-CSx	0.025	1.00 (0.27)	2.71 (1.60-4.60)	0.000219605	0.025	0.44 (0.10)	1.56 (1.29-1.89)	5.43966e-06
	OUD	crossSUD	Yes	P+T: P<0.005 kb=250 r2<0.1	0.05	0.89 (0.21)	2.44 (1.61-3.69)	2.72563e-05	0.025	0.25 (0.11)	1.28 (1.02-1.60)	0.0302442
	TUD	TUD	Yes	P+T: P<0.2 kb=250 r2<0.4	0.05	0.71 (0.15)	2.04 (1.52-2.74)	2.00047e-06	0.025	0.27 (0.06)	1.31 (1.17-1.47)	1.71503e-06
	polySUD	crossSUD	Yes	P+T: P<0.000005 kb=500 r2<0.1	0.05	0.80 (0.16)	2.22 (1.61-3.07)	1.0906e-06	0.025	0.27 (0.07)	1.31 (1.13-1.51)	0.000270642
EA	AUD	crossSUD	No	P+T: P<0.5 kb=250 r2<0.1	0.025	0.75 (0.11)	2.13 (1.72-2.63)	2.74477e-12	0.025	1.02 (0.05)	2.76 (2.52-3.02)	7.87671e-108
	CanUD	crossSUD	No	P+T: P<0.5 kb=250 r2<0.1	0.025	1.08 (0.16)	2.95 (2.17-4.02)	5.31675e-12	0.0142	1.34 (0.09)	3.82 (3.23-4.52)	6.54888e-55
	OUD	crossSUD	No	P+T: P<0.2 kb=500 r2<0.3	0.025	0.99 (0.12)	2.70 (2.12-3.44)	7.61128e-16	0.025	1.31 (0.05)	3.72 (3.36-4.12)	2.01076e-141
	TUD	crossSUD	No	PRS-CS	0.175	0.69 (0.04)	2.00 (1.86-2.14)	1.01766e-83	0.1	0.80 (0.02)	2.23 (2.15-2.31)	2.08E-386
	polySUD	crossSUD	No	PRS-CS	0.075	0.86 (0.06)	2.36 (2.08-2.68)	3.13198e-41	0.025	1.28 (0.04)	3.61 (3.33-3.92)	9.09539e-207
LA	AUD	crossSUD	Yes	PRS-CS	0.075	1.03 (0.29)	2.80 (1.59-4.94)	0.000386914	0.025	1.17 (0.08)	3.21 (2.75-3.75)	1.87748e-49
	CanUD	crossSUD	Population-concordant and LA-specific SNPs	PRS-CS	0.025	2.21 (0.49)	9.10 (3.51-23.58)	5.43334e-06	0.0195	1.18 (0.12)	3.24 (2.55-4.12)	1.17219e-21
	OUD	crossSUD	Yes	PRS-CS	0.025	1.85 (0.48)	6.35 (2.50-16.15)	0.000104731	0.025	1.25 (0.10)	3.49 (2.88-4.22)	1.64776e-37
	TUD	crossSUD	Yes	PRS-CS	0.175	0.73 (0.17)	2.07 (1.50-2.87)	1.15103e-05	0.05	0.90 (0.05)	2.45 (2.23-2.69)	4.21689e-81
	polySUD	crossSUD	Yes	PRS-CS	0.075	1.36 (0.27)	3.88 (2.30-6.54)	3.74e-07	0.05	1.16 (0.06)	3.18 (2.85-3.55)	4.378e-95
Note: AA: African ancestry; EA: European ancestry; LA: Latinx ancestry.
Note: P+T: pruning and thresholding.
Note: AUD: alcohol use disorder; CanUD: cannabis use disorder; OUD: opioid use disorder; TUD: tobacco use disorder; polySUD: poly substance use disorder.
Note: bold and italiced: P value <0.005 and OR ≥2; bold only: P value <0.005 and OR <2.
