## Supplemental Table 12 for "Toward Clinical Implementation of Polygenic Scores for Substance Use Disorders: A Multi-Ancestry Study"

### Sheet: STable 32
Sex-stratefiled analyses results
						Indiana Biobank				All of Us
Ancestry	Sex	SUD	GWAS	Meta-analysis	PGS method	PGS threshold	beta (SE)	OR (95%CI)	P-value	PGS threshold	beta (SE)	OR (95%CI)	P-value
AA	female	AUD	AUD	Yes	P+T: P<0.00005 kb=500 r2<0.5	0.05	0.67 (0.26)	1.96 (1.18-3.27)	0.00959505	0.025	0.44 (0.13)	1.55 (1.22-1.99)	0.000438456
AA	male	AUD	AUD	Yes	P+T: P<0.00005 kb=500 r2<0.5	0.05	0.73 (0.25)	2.07 (1.26-3.40)	0.00400528	0.025	0.39 (0.10)	1.48 (1.21-1.81)	0.000120117
AA	female	CanUD	CanUD	Population-concordant and AA-specific SNPs	PRS-CSx	0.025	0.75 (0.37)	2.12 (1.03-4.34)	0.0410994	0.025	0.41 (0.15)	1.50 (1.12-2.03)	0.00737877
AA	male	CanUD	CanUD	Population-concordant and AA-specific SNPs	PRS-CSx	0.025	1.36 (0.41)	3.91 (1.73-8.80)	0.0010116	0.025	0.47 (0.13)	1.60 (1.25-2.05)	0.000226366
AA	female	OUD	crossSUD	Yes	P+T: P<0.005 kb=250 r2<0.1	0.05	0.65 (0.28)	1.92 (1.11-3.32)	0.0189712	0.025	0.27 (0.18)	1.31 (0.93-1.86)	0.123306
AA	male	OUD	crossSUD	Yes	P+T: P<0.005 kb=250 r2<0.1	0.05	1.29 (0.33)	3.62 (1.88-6.95)	0.000114449	0.025	0.23 (0.15)	1.26 (0.94-1.68)	0.123788
AA	female	TUD	TUD	Yes	P+T: P<0.2 kb=250 r2<0.4	0.05	0.76 (0.19)	2.14 (1.49-3.08)	4.40266e-05	0.025	0.35 (0.08)	1.43 (1.22-1.67)	8.39586e-06
AA	male	TUD	TUD	Yes	P+T: P<0.2 kb=250 r2<0.4	0.05	0.63 (0.25)	1.87 (1.14-3.07)	0.012699	0.025	0.19 (0.08)	1.21 (1.03-1.42)	0.0189889
AA	female	polySUD	crossSUD	Yes	P+T: P<0.000005 kb=500 r2<0.1	0.05	0.84 (0.22)	2.32 (1.52-3.55)	0.000107458	0.025	0.28 (0.11)	1.33 (1.07-1.65)	0.0114318
AA	male	polySUD	crossSUD	Yes	P+T: P<0.000005 kb=500 r2<0.1	0.05	0.75 (0.25)	2.11 (1.30-3.42)	0.00262388	0.025	0.25 (0.10)	1.29 (1.07-1.56)	0.00849916
EA	female	AUD	crossSUD	No	P+T: P<0.5 kb=250 r2<0.1	0.025	0.61 (0.16)	1.84 (1.35-2.50)	0.000109662	0.025	0.93 (0.08)	2.54 (2.19-2.95)	1.76619e-35
EA	male	AUD	crossSUD	No	P+T: P<0.5 kb=250 r2<0.1	0.025	0.90 (0.15)	2.45 (1.83-3.30)	2.53602e-09	0.025	1.07 (0.06)	2.91 (2.59-3.26)	2.47127e-74
EA	female	CanUD	crossSUD	No	P+T: P<0.5 kb=250 r2<0.1	0.025	0.96 (0.23)	2.62 (1.68-4.09)	2.06613e-05	0.0142	1.31 (0.13)	3.71 (2.85-4.81)	1.02421e-22
EA	male	CanUD	crossSUD	No	P+T: P<0.5 kb=250 r2<0.1	0.025	1.20 (0.22)	3.34 (2.17-5.12)	3.73724e-08	0.0142	1.36 (0.11)	3.91 (3.14-4.87)	6.67704e-34
EA	female	OUD	crossSUD	No	P+T: P<0.2 kb=500 r2<0.3	0.025	0.91 (0.16)	2.48 (1.82-3.39)	8.99704e-09	0.025	1.18 (0.08)	3.26 (2.82-3.78)	7.53993e-56
EA	male	OUD	crossSUD	No	P+T: P<0.2 kb=500 r2<0.3	0.025	1.13 (0.20)	3.09 (2.11-4.55)	8.58383e-09	0.025	1.45 (0.07)	4.25 (3.69-4.90)	1.54136e-89
EA	female	TUD	crossSUD	No	PRS-CS	0.175	0.70 (0.05)	2.01 (1.84-2.21)	5.65051e-51	0.1	0.83 (0.03)	2.28 (2.17-2.40)	2.16459e-229
EA	male	TUD	crossSUD	No	PRS-CS	0.175	0.68 (0.06)	1.97 (1.77-2.20)	1.2723e-34	0.1	0.77 (0.03)	2.16 (2.04-2.29)	6.44202e-160
EA	female	polySUD	crossSUD	No	PRS-CS	0.075	0.87 (0.09)	2.39 (2.01-2.84)	3.46842e-23	0.025	1.28 (0.06)	3.58 (3.17-4.04)	4.7546e-94
EA	male	polySUD	crossSUD	No	PRS-CS	0.075	0.85 (0.09)	2.33 (1.94-2.79)	9.59351e-20	0.025	1.29 (0.06)	3.64 (3.25-4.06)	1.25443e-114
LA	female	AUD	crossSUD	Yes	PRS-CS	0.075	0.95 (0.41)	2.59 (1.16-5.82)	0.0208386	0.025	1.47 (0.12)	4.34 (3.42-5.51)	1.01488e-33
LA	male	AUD	crossSUD	Yes	PRS-CS	0.075	1.11 (0.41)	3.03 (1.36-6.76)	0.0068308	0.025	0.98 (0.10)	2.68 (2.19-3.27)	3.67445e-22
LA	female	CanUD	crossSUD	Population-concordant and LA-specific SNPs	PRS-CS	0.025	NA	NA	NA	0.0195	1.23 (0.20)	3.44 (2.33-5.07)	4.73499e-10
LA	male	CanUD	crossSUD	Population-concordant and LA-specific SNPs	PRS-CS	0.025	NA	NA	NA	0.0195	1.14 (0.16)	3.13 (2.30-4.25)	3.13464e-13
LA	female	OUD	crossSUD	Yes	PRS-CS	0.025	NA	NA	NA	0.025	1.04 (0.17)	2.84 (2.03-3.97)	9.93901e-10
LA	male	OUD	crossSUD	Yes	PRS-CS	0.025	NA	NA	NA	0.025	1.36 (0.12)	3.91 (3.09-4.94)	7.05764e-30
LA	female	TUD	crossSUD	Yes	PRS-CS	0.175	0.93 (0.22)	2.53 (1.64-3.89)	2.5675e-05	0.05	0.93 (0.07)	2.54 (2.23-2.90)	5.06862e-45
LA	male	TUD	crossSUD	Yes	PRS-CS	0.175	0.48 (0.25)	1.62 (0.99-2.65)	0.0571273	0.05	0.86 (0.07)	2.36 (2.07-2.69)	2.17708e-38
LA	female	polySUD	crossSUD	Yes	PRS-CS	0.075	1.09 (0.38)	2.98 (1.42-6.24)	0.003901	0.05	1.27 (0.09)	3.56 (3.01-4.22)	1.36613e-48
LA	male	polySUD	crossSUD	Yes	PRS-CS	0.075	1.65 (0.38)	5.23 (2.47-11.07)	1.59287e-05	0.05	1.08 (0.07)	2.95 (2.56-3.40)	3.61094e-50
Note: AA: African ancestry; EA: European ancestry; LA: Latinx ancestry.
Note: P+T: pruning and thresholding.
Note: AUD: alcohol use disorder; CanUD: cannabis use disorder; OUD: opioid use disorder; TUD: tobacco use disorder; polySUD: poly substance use disorder.
Note: bold and italiced: P value <0.005
